# A systematic review of the applications of Mendelian randomization assessing the causal relevance of the gut microbiome in human health and disease

**DOI:** 10.1101/2025.06.03.25328787

**Authors:** Charlie Hatcher, Alec McKinlay, Anna Bailward, Amy C. Dawes, David A Hughes, Dimitri J Pournaras, Laura J. Corbin, Lucy J. Goudswaard, Francesca Spiga, Kaitlin H. Wade

**Author notes:** **Corresponding author:** Dr Kaitlin Wade, Oakfield House, Oakfield Grove, BS8 2BN. contributed equally (Charlie Hatcher, Kaitlin H. Wade).

## Abstract

**Objectives:** To investigate the current application of Mendelian randomization (MR) in assessing the causal relevance of the gut microbiome in human health and evaluate the quality of these studies.

**Design:** Systematic review

**Data sources:** Ovid MEDLINE, Embase, Web of Science, bioRxiv and medRxiv were searched from inception to the 12^th^ of January 2023.

**Eligibility criteria:** Full-texts and conference abstracts of studies that conducted MR analyses to investigate the causal role of the gut microbiome on any outcome.

**Methods and analysis:** Two independent reviewers screened titles and abstracts, assessed full texts for eligibility, extracted data and assessed study quality. Extracted data included information on authors, hypothesis/rationale, methodology used (including genetic instrumentation decisions and analyses), results and limitations. As no quality assessment tool currently exists for MR studies, the quality of each study was assessed using a series of questions adapted from two previous systematic reviews of MR studies and a comparison with the STROBE-MR guidelines. Results were narratively synthesized, and meta-analyses were conducted, where possible, if the exposure and outcome were comparable (including definition and units) and data sources were appropriately independent across studies.

**Results:** Of the 463 records identified, 66 were eligible for inclusion. We identified 48,082 individual MR estimates of the relationship between 612 gut microbial traits (defined by relative abundance, presence vs. absence or functional pathway) and 905 health outcomes including those categorized into autoimmunity, behaviour, cancer, prescription drug usage, immunity, inflammation, longevity, medical procedures, metabolic health, nutrition, pain, sexual and reproductive health, and diseases of several organs and systems. According to the quality assessment, all studies were judged to be of poor quality, due to the inappropriate application of MR – specifically, instrument selection, exposure and outcome definition, choice of analytical methodology, assessment of reverse causation and replication – and lack of transparent reporting of findings. Therefore, meta-analysis across studies was largely impossible.

**Conclusions:** Whilst there has been growth in the application of MR to understand the causal role of the microbiome in human health, these studies fail to appropriately apply the method and transparently report findings. Further, our systematic review provides evidence of an unmet requirement for careful examination and interpretation of derived causal estimates. Here, we make recommendations for the improvement of applications of MR to the microbiome going forward.

**Study registration:** https://www.crd.york.ac.uk/prospero/display_record.php?RecordID=314055

**SUMMARY BOX:** *What is already known on this topic:*

- Mendelian randomization (MR) is increasingly used to assess the causal relevance of the gut microbiome in human health.
- Concerns exist regarding the methodological quality, validity of MR studies in this context and, thus, the level of misinformation entering the public domain.
- There is a requirement to evaluate the application and reporting quality of these studies.

*What this study adds:*

- Our findings show that most MR studies investigating the gut microbiome and health outcomes are of poor quality due to methodological flaws and inadequate reporting.
- Our study highlights the urgent need for improved study design, rigorous
