## Supplementary File 2 for "A systematic review of the applications of Mendelian randomization assessing the causal relevance of the gut microbiome in human health and disease"

### Sheet: Sheet2
Item number	Item	Question	Low (1)	Moderate (2)	High (3)
1	IV selection (1)	Is the p-value used to select IVs appropriate?	Yes - the authors have used genome-wide p-value threshold (e.g., 5e-8 or a study-wide corrected p-value)	Used a mixture of p-values (e.g., 5e-8 coupled with 1e-5) OR unclear what threshold was used	No - the authors have used a lenient threshold, likely inducing bias (e.g., 1e-5)
2	IV selection (2)	Have the authors clumped appropriately such that the SNPs are independent per phenotype?	Clumping procedure is appropriate without exclusion of phenotypes based on number of SNPs or associations with other phenotypes and authors have not used F-statistic to select instruments	Fewer than three of the following: (1) Clumping procedure not appropriate (e.g., authors haven't clumped, have clumped based on poor or unjustified thresholds OR clumped SNPs in total rather than per phenotype) (2) authors excluded phenotypes based on number of SNPs available (e.g., only analysing when only 3 or more available) (3) authors excluded based on associations with other phenotypes befo…	At least three of the following: (1) Clumping procedure not appropriate (e.g., authors haven't clumped, have clumped based on poor or unjustified thresholds OR clumped SNPs in total rather than per phenotype) (2) authors excluded phenotypes based on number of SNPs available (e.g., only analysing when only 3 or more available) (3) authors excluded based on associations with other phenotypes before…
3	Weak instrument bias	What is the strength of association between instrument and exposure? (e.g., did authors explicitly use an F-statistic)?	F greater than 10 and clearly presented	F missing OR not mentioned; or says they're >10 but do not provide	F less than 10
4	Genetic confounding	Is there any relationships with external variables that could induce bias? (e.g., most commonly, is the association between confounders of X-Y association (as proxies for population structure or confounders of the IV and outcome) or confounders of the IV and outcome association (e.g., genetic principal components) and IV reported?	Presented AND no obvious association; OR presented and there is a negligible association but authors explain why this is unlikely to have an impact on results; OR there was an association, which was discussed comprehensively AND, in cases where there were multiple SNPs, SNPs were removed / effects of SNPs were adjusted for in sensitivity analyses (e.g., multivariable MR or using outlier detection…	Yes AND there is an obvious association BUT authors do not explore further (e.g., associations with confounders present in one-sample setting but not discussed further; in two-sample setting, authors have looked at relationshps with SNPs and other phenotypes and there are associations but not discussed); OR not explored or presented; OR not clear	Yes AND there is an obvious association AND authors undertook main MR analyses removing SNP effects based on these relationships (e.g., in one-sample setting, associations between IVs and confounders exist and authors adjust main analyses or remove SNPs associated with confounders without first undertaking main analysis; in a two-sample setting, authors observe associations between SNPs and other…
5	Other Confounding / Collider bias	Were any covariates included in the IV analysis (either directly or via the GWAS) that could induce bias?	Explicitly no	Not discussed; OR not clear	Yes (e.g., in a one-sample MR, a mediator has been included; in a two-sample MR, the GWAS includes variables on the causal pathway)
6	Additional direct effects between IV and outcome (exclusion restriction assumption)	Has the presence of pleiotropy for IV been tested?	Performed pleiotropy-robust methods as a sensitivity analysis OR excluded pleiotropic SNPs after main analysis (e.g., through data mining or MR-PRESSO) AND re-ran sensitivity analyses using other methods (e.g., weighted median, MR-Egger, etc.) AND compared to main analysis; went above and beyond to assess this given likelihood of bias using different methods	Analyses (e.g., weighted median, weighted mode, MR Egger, etc.) undertaken as sensitivity analysis with little discussion as to why OR undertaken as part of main analysis little discussion of interpretation relating to main analysis; OR not clear (i.e., authors say that sensitivity analyses were undertaken but nothing presented)	No test performed or reported
7	Bias due to selection of participants	Is the population population homogenous or a similar ancestry?	Population homogenous (e.g., European individuals only) AND GWAS corrected for ancestry informative markers like principal components	Population described as homogenous (e.g., European individuals only) BUT GWAS not corrected for ancestry informative markers like principal components derived from GWAS; OR not clear whether populations are homogeneous and whether ancestry been accounted for (e.g., if authors used European samples alone from a mixed ancestry GWAS)	Non-homogenous population (e.g., in one-sample MR, the data is a mixture of ancestries; in two-sample MR, the exposure and outcome are sourced from populations of different ancestries, etc.)
8	Reverse causation	Have the authors undertaken a bidirectional MR analysis or considered whether any SNP could be biased due to reverse causality?	Yes AND results presented accurately with reference to "forwards" direction	No; OR unclear; OR yes BUT results not particularly discussed transparently	Yes AND not presented; OR presented AND incorrectly interpreted
9	Harmonization / preparation	Are the statistical paramaters for the analysis given such that the data have been prepared adequately - i.e., for two-sample MR, how did authors harmonize data (e.g., what did the authors do about palindromes and proxy SNPs?) and for one-sample MR, how have genotypes been coded, have the authors use a weighted / unweighted score (if the former, where have the weights come from)?	Yes and everything presented clear and decisions well justified	For two-sample MR, harmonization not described clearly to understand what was done; OR decisions not justified (e.g., removal of palindromic SNPs despite effect allele frequency being available); for one-sample MR, weights used not discussed or clear.	For two-sample MR, harmonization described AND likely incorrect (e.g., effects not reflective of same effect allele or graphically something is wrong); for one-sample MR, weights used likely cause bias (e.g., from different ancestries); OR genotype coding likely to be incorrect
10	Overestimation via sample overlap or overfitting	Have authors provided information on extent of sample overlap between the exposure and outcome data sources (two-sample MR) OR are weights for IV sourced externally (for one-sample MR)?	For two-sample MR, the overlap (or lack of) is reported OR degree of overlap is described and bias induced is negligible; for one-sample MR, external weights explicitly used	For two-sample MR, this is not reported explicitly; for one-sample MR, source of the weights are unclear	For two-sample MR, there is overlap between exposure and outcome data; for one-sample MR, weights are sourced from the same data in which MR is applied
11	Main analyses	Have authors undertaken appropriate main analyses (e.g., two-stage least squares for one-sample MR or the wald ratio or inverse-variance weighted method for two-sample MR)?	Yes - all main analyses are conducted appropriately AND all results well presented (e.g., with effect estimates, units and p-values all presented), with distinction between main and sensitivity analyses	Main analyses conducted are appropriate (e.g., IVW / Wald ratio) BUT mentioned in combination with other sensitivity analyses without distinction; OR not particularly transparently reported (e.g., not all results presented AND/OR unclear what estimates / units are)	Main analyses conducted / interpreted incorrectly (e.g., plots show analysis incorrectly conducted) OR incorrect method used / presented as main analysis based on results obtained (e.g., p-values rather than main and sensitivity analyses) OR not reported
12	Sensitivity analyses	Have the authors performed and reported sensitivity analyses to assess the robustness of the main results to violations of the assumptions? (this will mostly be in reference to exclusion restriction)	Reported in the context of main analysis AND all results presented transparently	Performed BUT not reported completely transparently; OR interpretation not clear based on results presented	Yes AND not reported; OR not performed; OR performed and interpreted incorrectly (e.g., saying there is "no evidence" for an effect when the effect estimate is consistent with main analysis or saying there is evidence based on the p-value but the effect is in the opposite direction as the main analysis)
13	Replication	Have the results been replicated with a different dataset, through analyses of subgroups of the same data or through triangulation with different methodology?	Yes (i.e., replicated with MR in independent dataset OR compared with another study of different design) AND appropriate	Unclear; OR replication / validation sought BUT with errors or not totally transparently reported such that it's difficult to interpret validity of replication / validation	No; OR the authors say results have been replicated BUT do not report this; OR say they have done a replication BUT done something wrong (e.g., used the same dataset or outcome data)
14	Data	Is the data used for exposure and outcome clear and appropriate?	Yes - all data clearly presented AND matches external resources (e.g., for two-sample MR, sample sizes and information about GWASs used match original GWAS or there is a clear description that fully explains why data does not match data in original GWAS) AND appropriate for methods (e.g., independent samples for two-sample MR where instruments have come from replication)	Information about samples from which exposure AND outcome have been sourced are all relatively clear but there are one or two missing pieces of information (e.g., exposure information is clear but outcome sample doesn't quite match with original GWAS) BUT appropriate data seem to have been used	Information about samples from which BOTH exposure AND outcome have been sourced are not clearly presented (e.g., Ns do not match either or possibly used different dataset than what is reported); OR authors have used inappropriate data (e.g., discovery rather than replication for source of instruments or combined SNPs across different exposure GWASs)
15	Exposure information	Is information about the exposure clear (i.e., unit and phenotype)?	Exposure, measurement AND unit are totally clear AND results are interpretable	Mostly clear but authors have possibly missed one or two pieces of information (e.g., exposure and measurement are clear but unit is not presented)	Nothing is clear (i.e., authors have not presented how the exposure was measured, what the exposure is or what the unit of the exposure is)
16	SNP information	Is information about the SNPs used as IVs clear (i.e., number of SNPs, which SNPs, why removed)?	Number of SNPs used as IV is clear AND why (i.e., authors have referenced numbers in the original GWAS AND reported which the authors used, what parameters have been used to select AND where SNPs were removed in that process)	The authors have reported number of SNPs BUT it is not clear how authors arrived at the number of SNPs used in analyses	The number of SNPs is not given for analyses
17	Outcome information	Is information about the outcome clear (i.e., unit and phenotype)?	Outcome, measurement AND unit are totally clear AND results are interpretable	Mostly clear but authors have possibly missed one or two pieces of information (e.g., outcome and measurement are clear but unit is not presented)	Nothing is clear (i.e., authors have not presented how the outcome was measured, what the outcome is or what the unit of the outcome is)
18	Reporting	Have authors reported their results appropriately?	Yes - all results are presented AND reported appropriately (i.e., effect estimate, p-value, etc.), with results presented with consideration of effect estimates and their precision with some caution in interpretation	Not all results are presented but what is presented is fairly clear (e.g., units / interpretation) OR all results are presented but could be clearer, with more consideration of effect estimates and precision (i.e., perhaps too much focus on "significance") BUT most results presented transparently in terms of unit / interpretation AND with some caution in interpretation	Not all results are presented AND results not presented well or transparently (e.g., only p-values presented with no effect estimate OR based on one "significant" method only), AND unit / interpretation not clear; OR results on which authors focus are misinterpreted / incorrect; AND no caution taken in interpretation
19	Data availability and reproducibility	Is the methodology reproducible?	Data information provided is clear enough for reproducibility OR provided AND code provided so methods are clear	Data AND/OR methodology clear but with missing information (e.g., data clear BUT code not provided OR data unclear BUT code provided)	Information on data used AND methods applied not transparent enough for reproducibility
